# Genome-wide association study of extrapulmonary traits in the context of COPD

**DOI:** 10.64898/2026.02.23.26346864

**Authors:** Rui Marçalo, Guilherme Rodrigues, Cíntia Dias, Ana Sofia Grave, Raquel Vilar Marinho, Miguel Pinheiro, Sonya Neto, Stephanie Holum, Ana Rita Guimarães, Sofia Lucília Marques, Paula Simão, Vitória Martins, Lília Andrade, Maria Aurora Mendes, Manuel António da Silva Santos, Rosa Faner, Sandra Casas-Recasens, Borja García-Cosio, Àlvar Agustí, Corry-Anke Brandsma, Maarten van den Berge, Alda Marques, Gabriela Ribeiro Moura

## Abstract

Functional capacity, muscle strength, and patient-reported outcome measures are important indicators of health. In chronic obstructive pulmonary disease (COPD), these traits are often impaired beyond normal age-related decline. Substantial variability exists in both COPD and healthy populations, the biological basis of which remains poorly understood. Given the known contribution of genetics to complex traits, genetic factors may partly explain this variability. This study aimed to identify genetic variants associated with measures used to characterise extrapulmonary traits in COPD.

Genome-wide association studies were conducted on the Lab3R-ESSUA cohort for the 6-minute walk test (6MWT), the 1-minute sit-to-stand test (1-min STS), the quadriceps maximal voluntary contraction (QMVC), the handgrip muscle strength, and the chronic airways assessment test (CAAT), adjusting for age, sex, body mass index, pack-years and ancestry. Variants with P<1E^-05^ were selected for replication in the EARLYCOPD cohort, and effects compared between COPD and healthy populations (two-way ANOVA).

A total of 639 participants (364 people with COPD, 275 healthy; 75% male, median age 67 years; BMI of 27 Kg/m^2^; 10 pack-years) were included. Significant variants were identified for the 6MWT (rs1108983:G, β=-186.5m, P=4.8E^-08^), the 1-min STS (rs5889103:GTT, β=4.2reps, P=4.8E^-08^), the Handgrip (rs67352743:A, β=-4.4Kg, P=2.8E^-08^), and for the CAAT (rs11747040:C, β=4.4points, P=4.0E^-09^; rs11041680:A, β=-2.6points, P=2.5E^-08^). Effects were independent of COPD diagnosis. Replication in EARLYCOPD (n=282) confirmed one SNP for 6MWT and three for CAAT.

These findings highlight genetic contributions to functional capacity, muscle strength, and disease burden. COPD-related impairments appear to build on pre-existing genetic predisposition, contributing to disease heterogeneity.
