## Supplementary table for "Genome-wide association study of extrapulmonary traits in the context of COPD"

### Sheet: Supplementary table 1
Supplementary table 1. List of mapped genes from the GWAS on i) 6MWT ii) 1-min STS iii) QMVC iv) Handgrip v) CAAT on Lab3R-ESSUA cohort (n=639).
Gwass were adjusted for age, sex, body mass index, smoking load (pack-years) and the first four principal components of ancestry.
6MWT: 6-minute walk test; 1-min STS: 1-minute sit-to-stand; QMVC: quadriceps maximal voluntary contraction; Handgrip: handgrip muscle strength; CAAT: chronic airways assessment test.
Mapped genes per variable
6MWT	1-min STS	QMS	Handgrip	CAAT
ADAM23	ADAM29	ABCF1	ANKS1A	ADGRB3
ADCYAP1	ADAMTS16	ACBD3	ATP1A2	AGGF1
AEBP2	ANO2	ACBD3-AS1	ATP1A4	ANO4
ARHGEF33	ANO3	BAZ1B	C6orf203	ASIC2
BEND3P3	ANO3-AS1	BCL7B	CHD1L	AUTS2
BMS1P21	CDKN2AIP	C15orf32	CHL1	C15orf65
CBR4	CLDN22	CACNA2D3	CHL1-AS2	CAAP1
CCDC85C	CLDN24	CYP2E1	CHRM3	CNTNAP2
CDH10	CSMD1	DDR1-DT	CNTN6	CRHBP
CLHC1	CTNNA3	DNAH5	DAAM2	DDRGK1
CNTN2	CTTNBP2	FBXL14	DHRS3	DNAAF9
DCAF4L2	DIDO1	FLOT1	ELAVL2	EIF3F
DRD1	KCND2	GRIK2	FAT1	ID2
DSTYK	LNPK	H3-3A	FMO5	ITPA
EML6	LSAMP	HCG20	GOT2	KCTD16
FAM84A	LUZP2	HCG4	GRIA1	LZTS3
FCRL5	MIR548A1	HCG4B	ISL1	MSI2
GALM	PCLO	HCN1	KCNQ2	NEU3
KIRREL3	PLXDC2	HCP5B	LRFN2	NLRP10
LAPTM5	RNF144B	HLA-A	MNDA	OR10A3
LINC00276	SLC17A9	HLA-F	NBPF12	OR10A6
LZTFL1	TCFL5	HLA-F-AS1	NBPF13P	OVCH2
MATN1	THBS1	HLA-G	OR10AA1P	RNF126P1
MBL1P	TLE4	HLA-H	PFN1P8	RNU6ATAC36P
MC4R	TSSC1	HLA-J	PRKAB2	RTN4RL1
NMI	VWF	HLA-K	QRSL1	S100Z
NUAK2	WWC2	HLA-L	RAB21	SGCZ
NUTM2B		HLA-T	RAP1GAP2	SGSM2
NUTM2B-AS1		HLA-U	RGS3	SLC4A11
NUTM2E		HLA-V	RNVU1-8	TEK
PALLD		HLA-W	SPEF2	TMEM106B
PGGT1BP2		IER3	SSBL4P	UBOX5
PRORSD1P		IFITM4P	TACC2	XRRA1
RBBP5		LINC00243	TMEM132C
RBM38		LINC01703	TRHDE
RNF125		LINC02570	TRHDE-AS1
RTN4		LINC02829	TYRP1
SDK2		MAGI2	WSCD1
SETD3		MARCH4	ZMIZ1
SFTPD		MICD
SFTPD-AS1		MIXL1
SFXN1		MLXIPL
TBX5		MRPS30
TDGF1		MRPS30-DT
TMCC2		MTG1
TMEM254-AS1		NKX3-1
TMEM81		NRM
TNFSF8		OR2H2
TRAPPC8		PNPLA3
ZNRF2P3		POLR1H
		POM121
		PPP1R18
		PSORS1C1
		PSORS1C2
		RPL23AP1
		SAMM50
		SCART1
		SFTA2
		SPRN
		TAAR2
		TAAR5
		TBL2
		TRIM26
		TRIM31
		TRIM31-AS1
		TRIM50
		TUBGCP2
		VARS2
		VPS37D
		ZDHHC20P1
		ZFP57
		ZNF385D
		ZNRD1ASP

### Sheet: Supplementary table 2
Supplementary table 2. Genotypic and allelic frequencies of rs1108983, rs5889103, rs67352743, rs11747040 and rs11041680 in people with chronic obstructive pulmonary disease and healthy individuals from the Lab3R-ESSUA cohort (n=639).
		Genotype			p	Allele		p
6MWT	rs1108983	A/A	A/G	G/G	1	A	G*	1
	COPD (n=80)	71 (89%)	9 (11%)	-		0.94	0.06
	Healthy (n=8)	8 (100%)	0 (0%)	-		1	0
1-min STS	rs5889103	GT/GT	GT/GTT	GTT/GTT	0.16	GT*	GTT	0.07
	COPD (n=335)	230 (69%)	95 (28%)	10 (3%)		0.83	0.17
	Healthy (n=263)	163 (62%)	84 (32%)	16 (6%)		0.78	0.22
Handgrip	rs67352743	G/G	G/A	A/A	0.19	G	A*	0.08
	COPD (n=306)	263 (86%)	40 (13%)	3 (1%)		0.92	0.08
	Healthy (n=261)	210 (80%)	46 (18%)	5 (2%)		0.89	0.11
CAAT	rs11747040	T/T	T/C	C/C	0.15	T	C*	0.08
	COPD (n=357)	276 (77%)	78 (22%)	3 (1%)		0.88	0.12
	Healthy (n=253)	211 (83.4%)	41 (16.2%)	1 (0.4%)		0.92	0.08
	rs11041680	G/G	G/A	A/A	0.2	G*	A	0.19
	COPD (n=357)	168 (47%)	147 (41%)	42 (12%)		0.68	0.32
	Healthy (n=253)	101 (39%)	121 (47%)	31 (12%)		0.64	0.36
Data are presented as number of individuals and respective frequency.
Legend: 6MWT: 6-minute walk test; 1-min STS: 1-minute sit-to-stand test; QMVC: quadriceps maximal voluntary contraction ; Handgrip: handgrip muscle strength; COPD: chronic obstructive pulmonary disease;
A: Adenine; T: Thymine; C: Cytosine; G: Guanine. P: p-value from a fisher’s exact test. * marks the allele associated with a worse performance for the respective variable.

### Sheet: Supplementary table 3
Supplementary table 3. Summary statistics for the GWAS on 6-minute walk test performed on Lab3R-ESSUA Cohort (n=639) and the EARLYCOPD cohort (282).
GWAS on the Lab3R-ESSUA cohort was adjusted for age, sex, body mass index, smoking load (pack-years) and the first four principal components of ancestry.
GWAS on the EARLYCOPD cohort was adjusted for age, sex, smoking load (pack-years) and the first four principal components of ancestry.
SNP INFO			Lab3R-iBiMED Cohort							EARLYCOPD
SNP	CHR	POS (hg19)	ALT	REF	N	EAF	BETA	SE	P	SNP/proxy	ALT	REF	N	EAF	BETA	SE	P
rs1108983	9	117655167	G	A	88	0.05405	-186.5	30.86	4.83e-08	NA	NA	NA	NA	NA	NA	NA	NA
rs2014333	1	30805021	A	G	227	0.2312	55.25	10.81	6.95e-07	rs2014333	A	G	282	0.2323	-14.8725	18.9754	0.436796
rs112530724	12	114727097	A	G	227	0.243	57.13	11.19	7.17e-07	rs112530724	A	G	282	0.2553	-26.0618	15.5483	0.0998231
rs369503970	12	114727099	A	G	227	0.243	57.13	11.19	7.17e-07	rs369503970	A	G	282	0.2553	-26.0618	15.5483	0.0998231
rs58905133	2	38887964	G	A	227	0.3734	55.09	10.8	7.37e-07	rs58905133	G	A	282	0.3493	-10.7	17.4124	0.541612
rs17742289	18	29564078	G	T	88	0.05405	-154.7	28.75	7.51e-07	NA	NA	NA	NA	NA	NA	NA	NA
rs61544488	18	58257487	T	A	102	0.056	-161.3	30.73	9.8e-07	NA	NA	NA	NA	NA	NA	NA	NA
rs9948226	18	58262210	T	A	102	0.056	-161.3	30.73	9.8e-07	NA	NA	NA	NA	NA	NA	NA	NA
rs17067141	18	58263221	A	G	102	0.056	-161.3	30.73	9.8e-07	NA	NA	NA	NA	NA	NA	NA	NA
rs7488690	12	19806873	A	C	227	0.09453	-82.46	16.53	1.25e-06	rs7488690	A	C	NA	0.09752	-53.7333	25.7478	0.0419134
rs61822621	1	205101554	A	G	227	0.2219	-59.42	11.98	1.41e-06	rs61822621	A	G	NA	0.234	23.8554	22.8374	0.301145
rs12039805	1	205107793	A	G	227	0.2203	-59.42	11.98	1.41e-06	rs12039805	A	G	NA	0.234	23.8554	22.8374	0.301145
rs7530217	1	205109019	A	T	227	0.2203	-59.42	11.98	1.41e-06	rs7530217	A	T	NA	0.2323	23.8554	22.8374	0.301145
rs1061132	1	205115150	A	C	227	0.2203	-59.42	11.98	1.41e-06	rs1061132	A	C	NA	0.2323	23.8554	22.8374	0.301145
rs11808879	1	205115739	A	G	227	0.2203	-59.42	11.98	1.41e-06	rs11808879	A	G	NA	0.2323	23.8554	22.8374	0.301145
rs7903576	10	81741142	A	G	227	0.3797	-52.64	10.71	1.74e-06	rs7903576	A	G	NA	0.3723	0.617543	17.3368	0.971724
rs11620978	14	100035776	A	C	227	0.2891	-52.45	10.75	2.05e-06	rs11620978	A	C	NA	0.2766	11.333	18.6106	0.545258
rs79128322	1	157358615	A	G	227	0.06719	-85.98	17.73	2.37e-06	NA	NA	NA	NA	NA	NA	NA	NA
rs62641221	1	30811592	G	A	227	0.2562	50.8	10.49	2.45e-06	rs62641221	G	A	NA	0.2482	-17.7566	17.9538	0.327325
rs1022487	1	30813247	G	A	227	0.2562	50.8	10.49	2.45e-06	rs1022487	G	A	NA	0.25	-17.7566	17.9538	0.327325
rs12077373	1	30816368	A	C	227	0.2555	50.8	10.49	2.45e-06	rs12077373	A	C	NA	0.25	-17.7566	17.9538	0.327325
rs12071443	1	30816458	G	A	227	0.2555	50.8	10.49	2.45e-06	rs12071443	G	A	NA	0.25	-17.7566	17.9538	0.327325
rs11870884	17	71420748	T	C	227	0.332	-48.96	10.19	2.88e-06	rs11870884	T	C	NA	0.367	17.587	17.7157	0.325525
rs2334313	2	151269021	G	A	102	0.056	-169.4	34.04	3e-06	NA	NA	NA	NA	NA	NA	NA	NA
rs2377278	1	30834375	C	T	227	0.2305	52.48	10.97	3.16e-06	rs2377278	C	T	NA	0.227	-15.4327	19.9632	0.443056
rs6664360	1	205120640	T	C	227	0.2219	-57.4	12.01	3.27e-06	rs6664360	T	C	NA	0.2323	23.8554	22.8374	0.301145
rs7529665	1	205124871	A	G	227	0.2219	-57.4	12.01	3.27e-06	rs7529665	A	G	NA	0.2323	23.8554	22.8374	0.301145
rs71763963	1	205095845	CGG	C	227	0.2117	-58.38	12.24	3.39e-06	NA	NA	NA	NA	NA	NA	NA	NA
rs16855154	1	205111275	C	T	227	0.2227	-56.31	11.83	3.52e-06	rs16855154	C	T	NA	0.2376	31.5461	21.7372	0.152835
rs3183297	1	205113833	G	A	227	0.2227	-56.31	11.83	3.52e-06	rs3183297	G	A	NA	0.2376	31.5461	21.7372	0.152835
rs1062715	1	205129319	A	G	227	0.2227	-56.31	11.83	3.52e-06	rs1062715	A	G	NA	0.2376	31.5461	21.7372	0.152835
rs11804620	1	205132504	A	C	227	0.2227	-56.31	11.83	3.52e-06	rs11804620	A	C	NA	0.2376	31.5461	21.7372	0.152835
rs11811115	1	205134090	C	T	227	0.2227	-56.31	11.83	3.52e-06	rs11811115	C	T	NA	0.2394	31.5461	21.7372	0.152835
rs12048416	1	205134829	C	T	227	0.2227	-56.31	11.83	3.52e-06	rs12048416	C	T	NA	0.2394	31.5461	21.7372	0.152835
rs11067021	12	114709714	A	G	227	0.4844	47.36	9.963	3.63e-06	rs11067021	G	A	NA	0.4433	5.70607	16.1662	0.725571
rs7973374	12	114710682	T	C	227	0.4844	47.36	9.963	3.63e-06	rs7973374	C	T	NA	0.4433	5.70607	16.1662	0.725571
rs10850301	12	114711658	A	G	227	0.4844	47.36	9.963	3.63e-06	rs10850301	G	A	NA	0.4433	5.70607	16.1662	0.725571
rs10850302	12	114712095	T	C	227	0.4844	47.36	9.963	3.63e-06	rs10850302	C	T	NA	0.4433	5.70607	16.1662	0.725571
rs10850303	12	114712204	T	G	227	0.4844	47.36	9.963	3.63e-06	rs10850303	G	T	NA	0.4433	5.70607	16.1662	0.725571
rs7297701	12	114718409	A	G	227	0.4844	47.36	9.963	3.63e-06	rs7297701	G	A	NA	0.4433	5.70607	16.1662	0.725571
rs10850304	12	114720753	T	C	227	0.4852	47.36	9.963	3.63e-06	rs10850304	C	T	NA	0.4433	5.70607	16.1662	0.725571
rs11614542	12	114721338	G	A	227	0.4852	47.36	9.963	3.63e-06	rs11614542	A	G	NA	0.4433	5.70607	16.1662	0.725571
rs12813238	12	114721824	T	C	227	0.4852	47.36	9.963	3.63e-06	rs12813238	C	T	NA	0.4433	5.70607	16.1662	0.725571
rs10774743	12	114724664	T	C	227	0.4852	47.36	9.963	3.63e-06	rs10774743	C	T	NA	0.4433	5.70607	16.1662	0.725571
rs56127937	12	114720787	TACACAC	T	227	0.4844	47.36	9.963	3.63e-06	NA	NA	NA	NA	NA	NA	NA	NA
rs1247936	12	114707874	C	T	227	0.4258	-46.98	9.883	3.64e-06	rs1247936	C	T	NA	0.3688	-7.38779	17.7107	0.678328
rs3181362	9	117667443	C	T	88	0.06306	-155.8	31.27	3.71e-06	NA	NA	NA	NA	NA	NA	NA	NA
rs3181194	9	117668361	T	A	88	0.06306	-155.8	31.27	3.71e-06	NA	NA	NA	NA	NA	NA	NA	NA
rs3789882	9	117669699	T	A	88	0.06306	-155.8	31.27	3.71e-06	NA	NA	NA	NA	NA	NA	NA	NA
rs10982448	9	117672244	C	T	88	0.06306	-155.8	31.27	3.71e-06	NA	NA	NA	NA	NA	NA	NA	NA
rs6478118	9	117673146	C	A	88	0.06306	-155.8	31.27	3.71e-06	NA	NA	NA	NA	NA	NA	NA	NA
rs10817681	9	117674250	G	A	88	0.06306	-155.8	31.27	3.71e-06	NA	NA	NA	NA	NA	NA	NA	NA
rs7028089	9	117677825	A	G	88	0.06306	-155.8	31.27	3.71e-06	NA	NA	NA	NA	NA	NA	NA	NA
rs57900008	9	117689289	T	TATA	88	0.06306	-155.8	31.27	3.71e-06	NA	NA	NA	NA	NA	NA	NA	NA
rs61024439	9	117689548	C	T	88	0.06306	-155.8	31.27	3.71e-06	NA	NA	NA	NA	NA	NA	NA	NA
rs7854103	9	117689838	G	A	88	0.06306	-155.8	31.27	3.71e-06	NA	NA	NA	NA	NA	NA	NA	NA
rs3181359	9	117691658	T	C	88	0.06306	-155.8	31.27	3.71e-06	NA	NA	NA	NA	NA	NA	NA	NA
rs3181353	9	117693500	C	T	88	0.06306	-155.8	31.27	3.71e-06	NA	NA	NA	NA	NA	NA	NA	NA
rs3181350	9	117693694	C	T	88	0.06306	-155.8	31.27	3.71e-06	NA	NA	NA	NA	NA	NA	NA	NA
rs3181349	9	117694005	G	A	88	0.06306	-155.8	31.27	3.71e-06	NA	NA	NA	NA	NA	NA	NA	NA
rs34041934	14	50726084	GTT	G	227	0.3289	52.45	11.09	4.08e-06	NA	NA	NA	NA	NA	NA	NA	NA
rs4949256	1	30810150	C	T	227	0.2508	49.64	10.52	4.23e-06	rs4949256	C	T	NA	0.2411	-18.1051	18.2483	0.325808
rs56071878	18	20584234	GTA	G	102	0.052	-125.5	25.68	4.29e-06	rs56071878	GTA	G	NA	0.05851	30.6047	35.5936	0.393903
rs112261959	18	1083673	G	GTATA	227	0.1344	-71.42	15.16	4.42e-06	NA	NA	NA	NA	NA	NA	NA	NA
rs7724322	5	174688755	C	G	227	0.1859	-62.86	13.38	4.69e-06	rs7724322	C	G	NA	0.1809	7.13047	22.2033	0.749413
rs560533146	1	205106646	G	GA	227	0.3391	-49.24	10.49	4.74e-06	rs560533146	G	GA	NA	0.3635	1.09854	17.9392	0.95141
rs968998	2	55238851	G	C	227	0.2664	-49.58	10.6	5.1e-06	rs968998	G	C	NA	0.2429	47.6328	20.0237	0.0211497
rs17400970	5	24881239	T	C	213	0.1126	-89.54	19.13	5.24e-06	rs17400970	T	C	NA	0.1312	11.0858	23.8571	0.644142
rs77844621	8	88873381	A	G	102	0.056	-148.7	30.85	5.64e-06	NA	NA	NA	NA	NA	NA	NA	NA
rs13160120	5	174696248	T	C	227	0.2211	-56.3	12.1	5.69e-06	rs13160120	T	C	NA	0.2553	22.5453	17.9149	0.213955
rs10788338	10	81733022	A	C	227	0.3875	-49.63	10.68	5.8e-06	rs10788338	A	C	NA	0.3812	2.82211	17.39	0.871724
rs7476563	10	81735074	A	C	227	0.3867	-49.43	10.66	6.07e-06	rs7476563	A	C	NA	0.3794	3.67406	17.2176	0.831874
rs11201011	10	81739920	C	A	227	0.3859	-49.43	10.66	6.07e-06	rs11201011	C	A	NA	0.3794	3.67406	17.2176	0.831874
rs4281433	10	81742660	A	T	227	0.3859	-49.43	10.66	6.07e-06	rs4281433	A	T	NA	0.3812	1.01607	17.1555	0.953002
rs4949575	1	30807397	T	C	227	0.2391	49.31	10.66	6.47e-06	rs4949575	T	C	NA	0.2376	-18.1051	18.2483	0.325808
rs760655	1	30809347	T	C	227	0.2398	49.31	10.66	6.47e-06	rs760655	T	C	NA	0.2376	-18.1051	18.2483	0.325808
rs4335482	10	81743578	T	C	227	0.3859	-49.05	10.62	6.64e-06	rs4335482	T	C	NA	0.3812	1.01607	17.1555	0.953002
rs142182297	12	31943535	C	CTT	227	0.1883	-55.42	12.01	6.72e-06	NA	NA	NA	NA	NA	NA	NA	NA
rs4012822	1	30834285	C	T	227	0.2391	50.82	11.02	6.84e-06	rs4012822	C	T	NA	0.2305	-18.389	18.8505	0.333908
rs1304463	10	81729272	G	A	227	0.4211	-47.5	10.34	7.38e-06	rs1304463	G	A	NA	0.4025	-0.370473	16.6306	0.982314
rs4949260	1	30836527	C	T	227	0.2219	51.15	11.14	7.49e-06	rs4949260	C	T	NA	0.2216	-15.4327	19.9632	0.443056
rs1329109	1	30837604	G	A	227	0.2219	51.15	11.14	7.49e-06	rs1329109	G	A	NA	0.2216	-15.4327	19.9632	0.443056
rs57202019	2	55293329	T	TTG	227	0.225	-53.78	11.73	7.71e-06	NA	NA	NA	NA	NA	NA	NA	NA
rs10850310	12	114736905	G	A	227	0.4852	46.03	10.04	7.74e-06	rs10850310	A	G	NA	0.4486	5.70607	16.1662	0.725571
rs2114326	12	114743644	A	C	227	0.4859	46.03	10.04	7.74e-06	rs2114326	C	A	NA	0.4504	5.70607	16.1662	0.725571
rs7962399	12	114744248	G	A	227	0.4859	46.03	10.04	7.74e-06	rs7962399	A	G	NA	0.4504	5.70607	16.1662	0.725571
rs725086	12	114745739	T	C	227	0.4859	46.03	10.04	7.74e-06	rs725086	C	T	NA	0.4486	5.70607	16.1662	0.725571
rs7955377	12	114746560	A	G	227	0.4859	46.03	10.04	7.74e-06	rs7955377	G	A	NA	0.4504	5.70607	16.1662	0.725571
rs11067037	12	114746957	C	T	227	0.4859	46.03	10.04	7.74e-06	rs11067037	T	C	NA	0.4504	5.70607	16.1662	0.725571
rs753084249	12	114739529	A	AG	227	0.4852	46.03	10.04	7.74e-06	NA	NA	NA	NA	NA	NA	NA	NA
rs3795556	1	205112911	C	T	227	0.2242	-54.32	11.86	7.8e-06	rs3795556	C	T	NA	0.2376	31.5461	21.7372	0.152835
rs61822627	1	205124174	A	G	227	0.2242	-54.32	11.86	7.8e-06	rs61822627	A	G	NA	0.2376	31.5461	21.7372	0.152835
rs61822628	1	205124444	C	G	227	0.2242	-54.32	11.86	7.8e-06	rs61822628	C	G	NA	0.2376	31.5461	21.7372	0.152835
rs12048453	1	205134987	C	T	227	0.2242	-54.32	11.86	7.8e-06	rs12048453	C	T	NA	0.2394	31.5461	21.7372	0.152835
rs4319455	10	81739145	G	A	227	0.4203	-47.22	10.31	7.88e-06	rs4319455	G	A	NA	0.4025	-0.370473	16.6306	0.982314
rs10790866	11	127063240	G	A	227	0.4531	44.03	9.634	8.15e-06	rs10790866	G	A	NA	0.4167	-1.25117	17.926	0.944629
rs35871085	15	53551992	CT	CTTT	227	0.2812	-48.42	10.61	8.34e-06	NA	NA	NA	NA	NA	NA	NA	NA
rs3774643	3	45871910	T	C	227	0.09688	-81.98	17.96	8.39e-06	rs3774643	T	C	NA	0.0922	22.8514	27.9177	0.416866
rs61157369	3	45876235	G	A	227	0.09688	-81.98	17.96	8.39e-06	rs61157369	G	A	NA	0.0922	22.8514	27.9177	0.416866
rs2742364	3	45877888	C	T	227	0.09844	-81.98	17.96	8.39e-06	rs2742364	C	T	NA	0.09397	22.8514	27.9177	0.416866
rs2742365	3	45878563	G	T	227	0.09688	-81.98	17.96	8.39e-06	rs2742365	G	T	NA	0.0922	22.8514	27.9177	0.416866
rs4673360	2	207508741	C	T	227	0.4609	-45.73	10.03	8.51e-06	rs4673360	C	T	NA	0.4787	-15.1083	16.4435	0.362526
rs2531756	3	45856364	A	C	227	0.1062	-76.33	16.74	8.61e-06	rs2531756	A	C	NA	0.09397	22.8514	27.9177	0.416866
rs328497	20	56011540	A	G	227	0.4094	45.07	9.909	8.99e-06	rs328497	A	G	NA	0.4007	12.8011	15.3573	0.40842
rs6852229	4	169773066	G	A	213	0.06949	103.4	22.69	9e-06	rs6852229	G	A	NA	0.05851	0.262853	34.5047	0.993952
rs2173811	4	169781491	T	G	213	0.06949	103.4	22.69	9e-06	rs2173811	T	G	NA	0.05674	0.262853	34.5047	0.993952
rs2173812	4	169781536	G	A	213	0.06949	103.4	22.69	9e-06	rs2173812	G	A	NA	0.05674	0.262853	34.5047	0.993952
rs4441723	4	169785081	C	T	213	0.06949	103.4	22.69	9e-06	rs4441723	C	T	NA	0.05674	0.262853	34.5047	0.993952
rs904909	4	169786799	A	G	213	0.06949	103.4	22.69	9e-06	rs904909	A	G	NA	0.05674	0.262853	34.5047	0.993952
rs5863963	4	169786934	AT	A	213	0.06949	103.4	22.69	9e-06	rs5863963	AT	A	NA	0.05674	0.262853	34.5047	0.993952
rs7559619	2	38892207	G	A	227	0.3703	50.07	11.02	9.23e-06	rs7559619	G	A	NA	0.3493	-9.10285	17.6409	0.608079
rs4950978	1	205024573	T	C	227	0.2453	-49.43	10.89	9.36e-06	rs4950978	T	C	NA	0.2411	-0.015051	20.7412	0.999424
rs10915084	1	30810851	T	C	227	0.2516	48.43	10.67	9.37e-06	rs10915084	T	C	NA	0.2465	-17.7566	17.9538	0.327325
rs62132188	2	14176442	A	G	88	0.06757	-122.6	25.9	9.72e-06	NA	NA	NA	NA	NA	NA	NA	NA
rs62132189	2	14178975	C	T	88	0.06757	-122.6	25.9	9.72e-06	NA	NA	NA	NA	NA	NA	NA	NA
rs6713935	2	55236360	T	C	227	0.1406	-62.38	13.79	9.96e-06	rs6713935	T	C	282	0.1117	82.6971	26.895	0.00338036

### Sheet: Supplementary table 4
Supplementary table 4. Summary statistics for the GWAS on chronic airways assessment test performed on Lab3R-ESSUA Cohort (n=639) and the EARLYCOPD cohort (282).
GWAS on the Lab3R-ESSUA cohort was adjusted for age, sex, body mass index, smoking load (pack-years) and the first four principal components of ancestry.
GWAS on the EARLYCOPD cohort was adjusted for age, sex, smoking load (pack-years) and the first four principal components of ancestry.
SNP INFO			Lab3R-iBiMED Cohort							EARLYCOPD
SNP	CHR	POS (hg19)	ALT	REF	N	EAF	BETA	SE	P	SNP/proxy	ALT	REF	N	EAF	BETA	SE	P
rs11747040	5	76251844	C	T	610	0.1046	4.428	0.7413	3.975e-09	rs11747040	C	T	282	0.0868794	0.682926	1.21044	0.573141
rs62364498	5	76246581	T	C	610	0.09984	4.476	0.7537	4.849e-09	rs62364498	T	C	282	0.0868794	0.703216	1.2224	0.565639
rs10942801	5	76231654	A	T	610	0.09984	4.409	0.7544	8.298e-09	rs10942801	A	T	282	0.0815603	0.6943	1.25084	0.579359
rs10942803	5	76231861	T	C	610	0.09984	4.409	0.7544	8.298e-09	rs10942803	T	C	282	0.0815603	0.6943	1.25084	0.579359
rs11741842	5	76250397	T	C	610	0.09984	4.327	0.7567	1.695e-08	rs11741842	T	C	282	0.0833333	0.379195	1.26346	0.764339
rs11740813	5	76226745	A	G	610	0.09345	4.394	0.7735	2.087e-08	rs11740813	A	G	282	0.0762411	0.2774	1.31904	0.833606
rs11041680	11	7961797	A	G	610	0.3387	-2.623	0.4647	2.54e-08	rs11041680	A	G	282	0.356383	0.813779	0.700328	0.246377
rs4758259	11	7961130	T	C	610	0.3395	-2.602	0.4653	3.415e-08	rs4758259	T	C	282	0.356383	0.813779	0.700328	0.246377
rs70988648	5	76244150	CTAAATAAA	C	610	0.1006	4.211	0.7542	3.57e-08	rs70988648	NA	NA	282	NA	NA	NA	NA
rs111319786	5	76228442	A	G	610	0.09265	4.329	0.7768	3.776e-08	rs111319786	A	G	282	0.0762411	0.2774	1.31904	0.833606
rs11041679	11	7961752	A	C	610	0.3347	-2.572	0.4655	4.899e-08	rs11041679	A	C	282	0.35461	0.851875	0.69976	0.22464
rs17670187	5	76240038	C	G	610	0.09984	4.151	0.7565	6.03e-08	rs17670187	C	G	282	0.0851064	0.912749	1.22985	0.458705
rs62364496	5	76237543	A	C	610	0.09984	4.151	0.7565	6.03e-08	rs62364496	A	C	282	0.0851064	0.912749	1.22985	0.458705
rs62364478	5	76232802	G	T	610	0.1022	4.099	0.7505	6.891e-08	rs62364478	G	T	282	0.0851064	0.912749	1.22985	0.458705
rs10942802	5	76231821	C	T	610	0.1046	3.984	0.7387	9.967e-08	rs10942802	C	T	282	0.0851064	0.564215	1.21869	0.643801
rs10839943	11	7953760	A	G	610	0.3522	-2.454	0.4599	1.348e-07	rs10839943	A	G	282	0.361702	0.779102	0.687302	0.258094
rs71373400	17	55584594	A	G	610	0.123	3.604	0.6841	1.912e-07	rs71373400	A	G	282	0.0957447	0.098773	1.08739	0.927698
rs61007810	11	7937090	T	C	610	0.3387	-2.394	0.4549	1.965e-07	rs61007810	T	C	282	0.359929	0.74234	0.677142	0.27404
rs10839939	11	7953409	G	A	610	0.3514	-2.414	0.4599	2.126e-07	rs10839939	G	A	282	0.361702	0.779102	0.687302	0.258094
rs10839940	11	7953437	C	T	610	0.3514	-2.414	0.4599	2.126e-07	rs10839940	C	T	282	0.361702	0.779102	0.687302	0.258094
rs10839941	11	7953542	T	C	610	0.3514	-2.414	0.4599	2.126e-07	rs10839941	T	C	282	0.361702	0.779102	0.687302	0.258094
rs10839942	11	7953550	A	C	610	0.3514	-2.414	0.4599	2.126e-07	rs10839942	A	C	282	0.361702	0.779102	0.687302	0.258094
rs11041670	11	7952920	G	T	610	0.3514	-2.414	0.4599	2.126e-07	rs11041670	G	T	282	0.361702	0.779102	0.687302	0.258094
rs11041672	11	7953053	C	A	610	0.3514	-2.414	0.4599	2.126e-07	rs11041672	C	A	282	0.361702	0.779102	0.687302	0.258094
rs11041673	11	7953087	C	G	610	0.3514	-2.414	0.4599	2.126e-07	rs11041673	C	G	282	0.361702	0.779102	0.687302	0.258094
rs11041674	11	7953114	G	A	610	0.3514	-2.414	0.4599	2.126e-07	rs11041674	G	A	282	0.361702	0.779102	0.687302	0.258094
rs10160826	11	7956290	G	C	610	0.3514	-2.414	0.4599	2.126e-07	rs10160826	G	C	282	0.361702	0.747464	0.688045	0.278397
rs10839944	11	7955513	G	C	610	0.3514	-2.414	0.4599	2.126e-07	rs10839944	G	C	282	0.361702	0.747464	0.688045	0.278397
rs10839946	11	7957071	T	C	610	0.3514	-2.414	0.4599	2.126e-07	rs10839946	T	C	282	0.361702	0.747464	0.688045	0.278397
rs12801168	11	7959617	A	G	610	0.3514	-2.414	0.4599	2.126e-07	rs12801168	A	G	282	0.361702	0.747464	0.688045	0.278397
rs116059611	6	67692291	A	G	107	0.05405	13.12	2.355	2.13e-07	rs116059611	A	G	282	0.0531915	-2.42852	1.47171	0.100207
rs769710317	6	67691302	T	TA	107	0.05405	13.12	2.355	2.13e-07	rs116059611	A	G	282	0.0531915	-2.42852	1.47171	0.100207
rs186448290	6	67728226	C	T	107	0.05405	13.12	2.355	2.13e-07	rs186448290	C	T	282	0.0531915	-1.50567	1.44122	0.29719
rs7225086	17	1873008	G	A	610	0.4153	2.376	0.4536	2.245e-07	rs7225086	G	A	282	0.409574	-0.0502526	0.667403	0.940041
rs11041662	11	7943153	A	T	610	0.3514	-2.406	0.4618	2.588e-07	rs11041662	A	T	282	0.35461	0.939552	0.688428	0.173585
rs4721024	7	12112486	G	A	610	0.1605	3.143	0.6074	3.108e-07	rs4721024	G	A	282	0.163121	0.290639	0.884208	0.742666
rs3762981	5	76246562	T	A	610	0.2117	2.794	0.5414	3.34e-07	rs3762981	T	A	282	0.198582	-0.883533	0.895595	0.324853
rs746758794	5	76237540	C	CT	610	0.2125	2.785	0.5409	3.531e-07	rs746758794	NA	NA	282	NA	NA	NA	NA
rs72484727	11	7938306	A	G	610	0.345	-2.33	0.4529	3.611e-07	rs72484727	A	G	282	0.358156	0.858477	0.6926	0.216357
rs139026923	11	7939486	C	CAAAG	610	0.3522	-2.368	0.4606	3.709e-07	rs139026923	C	CAAAG	282	0.358156	0.858477	0.6926	0.216357
rs10839927	11	7942909	A	T	610	0.3522	-2.368	0.4606	3.709e-07	rs10839927	A	T	282	0.361702	0.779102	0.687302	0.258094
rs10839930	11	7943485	A	C	610	0.3522	-2.368	0.4606	3.709e-07	rs10839930	A	C	282	0.361702	0.779102	0.687302	0.258094
rs10839932	11	7944202	G	A	610	0.3522	-2.368	0.4606	3.709e-07	rs10839932	G	A	282	0.361702	0.779102	0.687302	0.258094
rs10839935	11	7947646	T	C	610	0.3522	-2.368	0.4606	3.709e-07	rs10839935	T	C	282	0.361702	0.779102	0.687302	0.258094
rs11041669	11	7949192	A	G	610	0.3522	-2.368	0.4606	3.709e-07	rs11041669	A	G	282	0.361702	0.779102	0.687302	0.258094
rs12272735	11	7950024	G	A	610	0.3522	-2.368	0.4606	3.709e-07	rs12272735	G	A	282	0.361702	0.779102	0.687302	0.258094
rs12273639	11	7949134	A	T	610	0.3522	-2.368	0.4606	3.709e-07	rs12273639	A	T	282	0.361702	0.779102	0.687302	0.258094
rs12282392	11	7951880	A	G	610	0.3522	-2.368	0.4606	3.709e-07	rs12282392	A	G	282	0.361702	0.779102	0.687302	0.258094
rs12293033	11	7946238	G	A	610	0.3522	-2.368	0.4606	3.709e-07	rs12293033	G	A	282	0.361702	0.779102	0.687302	0.258094
rs1482782	11	7941115	G	C	610	0.3522	-2.368	0.4606	3.709e-07	rs1482782	G	C	282	0.361702	0.779102	0.687302	0.258094
rs4417239	11	7942080	T	C	610	0.3522	-2.368	0.4606	3.709e-07	rs4417239	T	C	282	0.361702	0.779102	0.687302	0.258094
rs9651662	11	7944408	T	G	610	0.3522	-2.368	0.4606	3.709e-07	rs9651662	T	G	282	0.361702	0.779102	0.687302	0.258094
rs11041663	11	7943171	C	T	610	0.3482	-2.373	0.4621	3.796e-07	rs11041663	C	T	282	0.35461	0.939552	0.688428	0.173585
rs1554297985	7	12112471	TGA	CGA	610	0.1613	3.111	0.6065	3.913e-07	rs1554297985	NA	NA	282	NA	NA	NA	NA
rs10839931	11	7943792	T	C	610	0.353	-2.354	0.461	4.397e-07	rs10839931	T	C	282	0.361702	0.779102	0.687302	0.258094
rs10942805	5	76232103	G	A	610	0.09984	3.858	0.7595	5.05e-07	rs10942805	G	A	282	0.0851064	0.912749	1.22985	0.458705
rs13240291	7	12118587	A	T	610	0.1677	3.057	0.6021	5.1e-07	rs13240291	A	T	282	0.175532	0.189219	0.858675	0.825775
rs79233272	7	12118540	GTACA	G	610	0.1677	3.057	0.6021	5.1e-07	rs79233272	GTACA	G	282	0.175532	0.189219	0.858675	0.825775
rs17589864	7	12126468	G	T	610	0.1677	3.057	0.6021	5.1e-07	rs17589864	G	T	282	0.177305	0.0863627	0.857356	0.919847
rs4721027	7	12126980	A	G	610	0.1677	3.057	0.6021	5.1e-07	rs4721027	A	G	282	0.179078	-0.00424271	0.855288	0.996046
rs4612795	11	7931984	T	G	610	0.2915	-2.406	0.478	6.354e-07	rs4612795	T	G	282	0.315603	0.543654	0.708365	0.443543
rs1355384	11	7963498	C	T	610	0.2468	-2.558	0.5084	6.432e-07	rs1355384	C	T	282	0.274823	1.43812	0.757563	0.0588353
rs10942804	5	76232047	C	T	610	0.107	3.696	0.735	6.527e-07	rs10942804	C	T	282	0.0886525	0.776905	1.20015	0.518022
rs140433426	11	7938689	A	C	610	0.3506	-2.313	0.4602	6.632e-07	rs140433426	A	C	282	0.358156	0.858477	0.6926	0.216357
rs10839912	11	7927310	C	T	610	0.3818	-2.29	0.456	6.746e-07	rs10839912	C	T	282	0.382979	1.0689	0.661807	0.107583
rs4758257	11	7936865	T	C	610	0.2955	-2.38	0.4755	7.295e-07	rs4758257	T	C	282	0.312057	0.482717	0.709368	0.496843
rs10839924	11	7942207	G	A	610	0.3498	-2.314	0.4623	7.348e-07	rs10839924	G	A	282	0.361702	0.779102	0.687302	0.258094
rs57132837	11	7937323	C	T	610	0.2963	-2.359	0.4758	9.318e-07	rs57132837	C	T	282	0.31383	0.458494	0.709929	0.518999
rs35817236	17	32091567	C	CTG	610	0.4337	-2.17	0.4389	9.878e-07	rs35817236	C	CTG	282	0.430851	-0.362982	0.716889	0.613084
rs10839920	11	7935615	G	A	610	0.2891	-2.364	0.4782	9.988e-07	rs10839920	G	A	282	0.304965	0.548707	0.719041	0.446138
rs4758035	11	7936723	A	G	610	0.2907	-2.34	0.4748	1.066e-06	rs4758035	A	G	282	0.310284	0.506748	0.708993	0.475454
rs141383143	9	26839896	AT	A	610	0.05911	4.56	0.9303	1.219e-06	rs146330339	A	G	282	0.0638298	3.60993	1.4048	0.0107756
rs10839921	11	7935616	T	C	610	0.2899	-2.341	0.4785	1.276e-06	rs10839921	T	C	282	0.306738	0.548707	0.719041	0.446138
rs11041661	11	7935873	T	C	610	0.2939	-2.326	0.4755	1.277e-06	rs11041661	T	C	282	0.312057	0.482717	0.709368	0.496843
rs10839917	11	7930932	C	T	610	0.2939	-2.335	0.4792	1.403e-06	rs10839917	C	T	282	0.315603	0.543654	0.708365	0.443543
rs12294851	11	7935506	T	C	610	0.2931	-2.321	0.4773	1.471e-06	rs12294851	T	C	282	0.312057	0.482717	0.709368	0.496843
rs17581664	7	12105484	C	T	610	0.1685	2.898	0.5988	1.655e-06	rs17581664	C	T	282	0.175532	0.132046	0.859936	0.878089
rs35410030	5	76230696	C	T	610	0.1294	3.272	0.6781	1.775e-06	rs35410030	C	T	282	0.117021	0.207102	1.04604	0.843221
rs7122191	11	7930964	A	C	610	0.2947	-2.313	0.4795	1.785e-06	rs7122191	A	C	282	0.317376	0.543654	0.708365	0.443543
rs146330339	9	26837721	A	G	610	0.0599	4.454	0.9256	1.888e-06	rs146330339	A	G	282	0.0638298	3.60993	1.4048	0.0107756
rs6084294	20	3177051	C	T	610	0.3123	-2.274	0.4739	2.021e-06	rs6084294	C	T	282	0.342199	0.967682	0.672565	0.151496
rs28755466	11	7935112	A	G	610	0.2963	-2.28	0.4767	2.175e-06	rs28755466	A	G	282	0.312057	0.482717	0.709368	0.496843
rs28886089	11	7935089	C	G	610	0.2963	-2.28	0.4767	2.175e-06	rs28886089	C	G	282	0.312057	0.482717	0.709368	0.496843
rs112658976	17	1865515	A	C	610	0.0623	4.466	0.9352	2.258e-06	rs112658976	A	C	282	0.0780142	-1.48484	1.19538	0.215381
rs12374883	7	12083164	G	A	610	0.1765	2.779	0.5874	2.798e-06	rs12374883	G	A	282	0.179078	0.0600398	0.854865	0.944066
rs760204894	5	76245212	T	TC	610	0.107	3.48	0.7358	2.807e-06	rs760204894	NA	NA	282	NA	NA	NA	NA
rs6987734	8	14829212	G	A	610	0.4872	-2.079	0.4471	4.074e-06	rs6987734	G	A	282	0.464539	-0.0681966	0.661087	0.917922
rs76059638	5	76232834	A	ATCG	610	0.09425	3.71	0.7994	4.251e-06	rs76059638	A	ATCG	282	0.0691489	0.261803	1.34194	0.845483
rs2932924	17	32089139	G	A	610	0.4417	-2.05	0.442	4.299e-06	rs2932924	G	A	282	0.430851	-0.362982	0.716889	0.613084
rs2951673	17	32089398	T	G	610	0.4417	-2.05	0.442	4.299e-06	rs2951673	T	G	282	0.430851	-0.362982	0.716889	0.613084
rs76838691	7	68227646	C	A	610	0.1701	2.751	0.5936	4.368e-06	rs76838691	C	A	282	0.189716	-0.612211	0.814221	0.45284
rs11739667	5	76237982	C	T	610	0.1094	3.386	0.731	4.426e-06	rs11739667	C	T	282	0.0921986	0.979398	1.16216	0.400205
rs13238747	7	12081925	G	A	610	0.1773	2.706	0.5877	5.045e-06	rs13238747	G	A	282	0.179078	0.0600398	0.854865	0.944066
rs368117987	5	76231594	C	CTT	610	0.131	3.105	0.6776	5.604e-06	rs368117987	NA	NA	282	NA	NA	NA	NA
rs117189164	11	74707342	A	C	610	0.06789	4.238	0.9251	5.614e-06	rs117189164	A	C	282	0.0904255	-1.49151	1.22144	0.223228
rs73203309	8	14824832	G	A	610	0.4928	-2.024	0.442	5.702e-06	rs73203309	G	A	282	0.460993	0.0167957	0.665735	0.979893
rs75929579	12	101113970	G	T	610	0.08546	3.701	0.8111	6.123e-06	rs75929579	G	T	282	0.0780142	0.219428	1.19859	0.854895
rs77036012	12	101113913	G	T	610	0.08546	3.701	0.8111	6.123e-06	rs77036012	G	T	282	0.0780142	0.219428	1.19859	0.854895
rs11747190	5	76231193	A	C	610	0.1326	3.059	0.6706	6.169e-06	rs11747190	A	C	282	0.117021	0.111071	1.03797	0.914871
rs12552320	9	26754840	C	G	610	0.05751	4.295	0.9432	6.373e-06	rs12552320	C	G	282	0.0620567	3.40559	1.42947	0.0179693
rs62481397	7	146462733	G	A	610	0.2284	2.363	0.52	6.666e-06	rs62481397	G	A	282	0.221631	1.20262	0.852137	0.159435
rs12699307	7	12130843	G	A	610	0.2037	2.55	0.5613	6.709e-06	rs12699307	G	A	282	0.207447	0.544867	0.81511	0.504475
rs34339490	2	8829144	AT	A	107	0.06757	8.676	1.83	7.013e-06	rs34339490	NA	NA	282	NA	NA	NA	NA
rs143751269	17	32078420	AC	A	610	0.4457	-2.003	0.4424	7.193e-06	rs143751269	AC	A	282	0.441489	-0.379166	0.706295	0.591871
rs62055777	17	32078421	A	T	610	0.4457	-2.003	0.4424	7.193e-06	rs62055777	A	T	282	0.441489	-0.379166	0.706295	0.591871
rs6530818	8	14826935	T	C	610	0.4137	-2.018	0.4463	7.404e-06	rs6530818	T	C	282	0.388298	0.550045	0.693751	0.428635
rs17470556	8	14833161	G	A	610	0.4704	-1.97	0.436	7.506e-06	rs17470556	G	A	282	0.445035	-0.084817	0.669293	0.899262
rs2637361	17	32096863	C	T	610	0.4521	-2.008	0.4445	7.521e-06	rs2637361	C	T	282	0.457447	0.171965	0.695681	0.804971
rs4386183	17	54139846	G	A	610	0.2188	2.29	0.5071	7.556e-06	rs4386183	G	A	282	0.179078	0.393255	0.927041	0.671792
rs9899680	17	54142421	G	T	610	0.2188	2.29	0.5071	7.556e-06	rs9899680	G	T	282	0.179078	0.393255	0.927041	0.671792
rs11772577	7	68229201	C	T	610	0.1741	2.668	0.591	7.655e-06	rs11772577	C	T	282	0.191489	-0.629	0.812506	0.439596
rs11772581	7	68229227	C	T	610	0.1741	2.668	0.591	7.655e-06	rs11772581	C	T	282	0.191489	-0.629	0.812506	0.439596
rs73416106	7	68229334	A	C	610	0.1741	2.668	0.591	7.655e-06	rs73416106	A	C	282	0.191489	-0.629	0.812506	0.439596
rs117919497	11	74763405	T	A	610	0.08227	3.784	0.8383	7.663e-06	rs117919497	T	A	282	0.0886525	-1.2321	1.22211	0.314376
rs11959529	5	76230252	G	A	610	0.1318	3.048	0.676	7.815e-06	rs11959529	G	A	282	0.120567	0.373606	1.03565	0.718604
rs1006869	7	12105270	G	T	610	0.1629	2.739	0.6076	7.837e-06	rs1006869	G	T	282	0.16844	-0.127644	0.891996	0.88633
rs11110487	12	101109364	G	A	610	0.08466	3.668	0.8149	8.102e-06	rs11110487	G	A	282	0.0762411	0.219428	1.19859	0.854895
rs2951668	17	32096101	T	C	610	0.4153	-1.99	0.4424	8.243e-06	rs2951668	T	C	282	0.406028	-0.268189	0.718228	0.709173
rs2637360	17	32097557	A	G	610	0.2452	2.361	0.5254	8.356e-06	rs2637360	A	G	282	0.22695	0.561581	0.82708	0.497789
rs8038254	15	55813899	C	G	610	0.1558	2.771	0.6168	8.392e-06	rs8038254	C	G	282	0.124113	-1.16162	1.01587	0.253964
rs2332927	17	55585653	T	C	610	0.1166	3.134	0.6993	8.849e-06	rs2332927	T	C	282	0.0921986	-0.648851	1.15067	0.573351
rs4562327	8	14825833	T	C	610	0.4808	-1.999	0.4464	9.036e-06	rs4562327	T	C	282	0.45922	-0.0248977	0.657682	0.969833
rs17096446	5	143773963	G	A	610	0.07508	3.858	0.862	9.108e-06	rs17096446	G	A	282	0.0673759	1.60001	1.38745	0.24996
rs61042542	2	150654473	AT	ATT	610	0.3546	2.082	0.4654	9.23e-06	rs61042542	NA	NA	282	NA	NA	NA	NA
rs1835643	17	54140918	G	A	610	0.2212	2.266	0.5068	9.27e-06	rs1835643	G	A	282	0.180851	0.473567	0.924578	0.608977
rs2332567	17	54140135	G	T	610	0.2212	2.266	0.5068	9.27e-06	rs2332567	G	T	282	0.180851	0.473567	0.924578	0.608977
rs4794620	17	54139315	G	T	610	0.2212	2.266	0.5068	9.27e-06	rs4794620	G	T	282	0.180851	0.473567	0.924578	0.608977
rs8078260	17	54141928	G	A	610	0.2212	2.266	0.5068	9.27e-06	rs8078260	G	A	282	0.180851	0.473567	0.924578	0.608977
rs8079200	17	54141871	C	T	610	0.2212	2.266	0.5068	9.27e-06	rs8079200	C	T	282	0.180851	0.473567	0.924578	0.608977
rs9911249	17	54140505	A	T	610	0.2212	2.266	0.5068	9.27e-06	rs9911249	A	T	282	0.180851	0.473567	0.924578	0.608977
rs11772198	7	68233243	T	C	610	0.1701	2.686	0.6017	9.562e-06	rs11772198	T	C	282	0.182624	-0.676045	0.832479	0.417536
rs72452212	11	7941442	G	GTAAAT	610	0.3994	-1.998	0.4476	9.583e-06	rs72452212	G	GTAAAT	282	0.414894	0.201553	0.712116	0.777392
rs397891622	8	26559992	T	TA	610	0.1613	2.786	0.6247	9.787e-06	rs397891622	NA	NA	NA	NA	NA	NA	NA

### Sheet: Supplementary table 5
Supplementary table 5. Summary statistics for the SNPs reported as associated with quadriceps maximal voluntary contraction in the literature and replication on Lab3R-ESSUA Cohort (n=639).
SNP	single nucleotide polymorphism
CHR	chromosome
POS	genomic position
ALT	effect allele
REF	reference allele
EAF	effect allele frequency
BETA	beta-coefficient
SE	standard error
N	sample size
Reported SNPs in the Literature - QMVC											Lab3R-ESSUA Cohort
SNP	CHR	POS (hg38)	Nearest Gene (50kb)	ALT	REF	EAF	Zscore	BETA	P-value	Study	SNP	CHR	POS (hg37)	ALT	REF	EAF	N	BETA	SE	P
rs11867552	17	74683490	HRNBP3	T	C	0.28	-4.54	-	6.75e-06	GCST004493	rs11867552	17	77171895	T	C	0.3008	627	-1.441	0.5028	0.004299
rs11942832	4	24949763	CCDC149	C	T	0.309	-	-0.133	1E10-6	GCST90319502	rs11942832	4	24951385	C	T	0.07143	14	-12.04	3.951	0.03811
rs12135534	1	231473800	PCNXL2	A	C	0.13	4.76	-	2.35e-06	GCST004493	rs12135534	1	233407177	A	C	0.1258	627	1.391	0.6983	0.04676
rs6483495	11	96303024	MAML2	A	G	0.31	-	-0.14	5E10-8	GCST90319502	rs6483495	11	96036188	A	G	0.1594	627	-1.141	0.653	0.08103
rs16884514	6	21223003	CDKAL1	A	T	0.06	-4.46	-	9.72e-06	GCST004493	rs16884514	6	21115024	A	T	0.0615	613	-1.27	0.9821	0.1966
rs16831	11	126833398	N/A	T	C	0.24	-5.03	-	6.07e-07	GCST004493	rs16831	11	127328188	T	C	0.2688	627	0.4529	0.5234	0.3872
rs4980177	10	124855987	ACADSB	A	G	0.46	4.57	-	5.7e-06	GCST004493	rs4980177	10	124865997	A	G	0.4609	627	0.387	0.4571	0.3976
rs2671668	17	44894021	PHB, NGFR	A	T	0.27	-4.46	-	9.46e-06	GCST004493	rs2671668	17	47539022	A	T	0.2102	627	-0.4598	0.5553	0.408
rs3112732	16	7769309	N/A	T	G	0.13	4.58	-	5.48e-06	GCST004493	rs3112732	16	7829308	T	G	0.1359	627	0.5224	0.6713	0.4367
rs931810	13	75830823	N/A	T	C	0.08	-4.43	-	1.13e-05	GCST004493	rs931810	13	76932822	T	C	0.08047	627	0.5862	0.8387	0.4848
rs6710199	2	6048910	LOC150622	A	T	0.92	-4.74	-	2.54e-06	GCST004493	rs6710199	2	6131459	A	T	0.92578	627	-0.5245	0.8756	0.5493
rs77607073	2	49304038	RPL7P13, RNU6-439P	G	A	0.115	-	0.177	3E10-6	GCST90319502	rs12988253	2	49503873	G	A	0.2682	627	0.2874	0.5239	0.5835
rs1689953	15	99047017	ASB7	T	G	0.7	-4.76	-	2.28e-06	GCST004493	rs1689953	15	101229494	T	G	0.6984	627	0.2807	0.5175	0.5877
rs148814682	18	71390154	GTSCR1, LINC01541	T	C	0.036	-	0.304	4E10-6	GCST90319502	rs148814682	18	69057390	T	C	0.05856	111	1.446	2.713	0.5952
rs2243036	5	76826563	F2RL1	A	G	0.251	-	0.132	7E10-6	GCST90319502	rs2243036	5	76122388	A	G	0.1117	627	0.1113	0.7473	0.8816
rs969930	8	70967579	N/A	T	C	0.63	4.97	-	8.21e-07	GCST004493	rs969930	8	70805025	T	C	0.6281	627	0.05554	0.4819	0.9083
rs10749438	10	122051317	TACC2	A	G	0.706	-	-0.148	4E10-8	GCST90319502	rs10749438	10	123810832	G	A	0.3688	627	-0.02693	0.4909	0.9563
rs12330067	22	23755439	KIAA1671	A	C	0.58	4.76	-	2.28e-06	GCST004493	NA	NA	NA	NA	NA	NA	NA	NA	NA	NA
rs466850	21	13720108	N/A	C	G	0.29	4.72	-	2.8e-06	GCST004493	NA	NA	NA	NA	NA	NA	NA	NA	NA	NA
rs141279361	1	202954300	ADIPOR1	T	C	0.026	-	-0.356	7E10-6	GCST90319502	NA	NA	NA	NA	NA	NA	NA	NA	NA	NA
rs147964289	3	3783742	SUMF1	C	A	0.011	-	-0.556	6E10-6	GCST90319502	NA	NA	NA	NA	NA	NA	NA	NA	NA	NA
rs141616911	3	105675152	CBLB	C	T	0.008	-	0.68	6E10-6	GCST90319502	NA	NA	NA	NA	NA	NA	NA	NA	NA	NA
rs138068168	3	159218341	IQCJ, IQCJ-SCHIP1	TTG	GT	0.476	-	-0.115	8E10-6	GCST90319502	NA	NA	NA	NA	NA	NA	NA	NA	NA	NA
rs118050709	4	39177080	KLHL5, WDR19	A	C	0.046	-	-0.297	9E10-7	GCST90319502	NA	NA	NA	NA	NA	NA	NA	NA	NA	NA
rs1289351462	5	61328740	LINC02057, ZSWIM6	dupACAATGGCTTAGG	-	0.007	-	-0.953	2E10-6	GCST90319502	NA	NA	NA	NA	NA	NA	NA	NA	NA	NA
rs61093400	5	109079704	FER	G	A	0.027	-	0.373	4E10-6	GCST90319502	NA	NA	NA	NA	NA	NA	NA	NA	NA	NA
rs182016826	12	115782097	LINC02463, RN7SL865P	C	T	0.017	-	-0.453	5E10-6	GCST90319502	NA	NA	NA	NA	NA	NA	NA	NA	NA	NA
rs117436582	13	36793635	ARL2BPP3, TCEAL4P1	G	A	0.05	-	-0.266	7E10-6	GCST90319502	NA	NA	NA	NA	NA	NA	NA	NA	NA	NA
rs76373752	14	34176316	EGLN3	C	T	0.042	-	0.305	5E10-6	GCST90319502	NA	NA	NA	NA	NA	NA	NA	NA	NA	NA
rs3743680	16	69119705	CHTF8, DERPC	T	C	0.027	-	-0.393	7E10-6	GCST90319502	NA	NA	NA	NA	NA	NA	NA	NA	NA	NA
rs1718047	X	32160908	DMD	A	C	0.851	-	0.136	3E10-6	GCST90319502	NA	NA	NA	NA	NA	NA	NA	NA	NA	NA

### Sheet: Supplementary table 6
Supplementary table 6. Summary statistics for the SNPs reported as associated with handgrip muscle strength and replication on Lab3R-ESSUA Cohort (n=639).
SNP	single nucleotide polymorphism
CHR	chromosome
POS	genomic position
ALT	effect allele
REF	reference allele
EAF	effect allele frequency
BETA	beta-coefficient
SE	standard error
P	p-value
N	sample size
Reported SNPs in the Literature - Handgrip											Lab3R-ESSUA Cohort
SNP	CHR	POS (hg38)	Nearest Gene	ALT	REF	EAF	BETA	SE	P	Study	CHR	SNP	POS (hg19)	ALT	REF	EAF	N	BETA	SE	P
rs7128512	11	73049947	PLEKHB1	A	G	0.15	-0.33	0.07	8.97e-06	GCST004494	11	rs7128512	73372299	A	G	0.1867	567	-1.659	0.6301	0.008685
rs752045	8	5937538	ANGPT2	G	A	0.18	0.47	0.09	3.09e-08	GCST004494	8	rs752045	5950130	G	A	0.1438	567	1.608	0.6611	0.0153
rs11235843	11	73051644	PLEKHB1	A	G	0.1	-0.38	0.08	9.23e-06	GCST004494	11	rs11235843	73373996	A	G	0.1258	567	-1.759	0.7304	0.01633
rs6590	11	73051200	PLEKHB1	A	G	0.1	-0.37	0.08	1e-05	GCST004494	11	rs6590	73373552	A	G	0.1258	567	-1.759	0.7304	0.01633
rs890022	8	5927003	ANGPT2	A	G	0.12	0.48	0.1	1.78e-06	GCST004494	8	rs890022	5939595	A	G	0.08047	567	1.604	0.8552	0.06115
rs17019384	1	213000000	ATF3	T	C	0.05	0.62	0.14	9.32e-06	GCST004494	1	rs17019384	212760561	T	C	0.07109	567	1.58	0.886	0.07509
rs3121278	10	42695652	BMS1L	T	G	0.18	-0.39	0.07	2.68e-08	GCST004494	10	rs3121278	43375646	T	G	0.1961	567	-0.6364	0.606	0.2941
rs3121324	10	42699521	BMS1L	T	C	0.19	-0.34	0.07	2.06e-07	GCST004494	10	rs3121324	43379515	T	C	0.1945	567	-0.5705	0.6102	0.3503
rs1860614	12	675799	NINJ2	C	T	0.36	0.24	0.05	8.08e-06	GCST004494	12	rs1860614	675799	C	T	0.4406	567	0.426	0.4566	0.3512
rs3121323	10	42697172	BMS1L	A	G	0.17	-0.34	0.07	5.24e-07	GCST004494	10	rs3121323	43377166	A	G	0.1773	567	-0.5062	0.6271	0.4199
rs2077626	10	42730968	BMS1L	G	A	0.18	-0.32	0.07	3.42e-06	GCST004494	10	rs2077626	43410962	G	A	0.1883	567	-0.4116	0.5997	0.4928
rs1815716	10	42730206	BMS1L	A	G	0.18	-0.32	0.07	4.02e-06	GCST004494	10	rs1815716	43410200	A	G	0.1883	567	-0.4116	0.5997	0.4928
rs2796549	10	42686043	BMS1L	A	G	0.17	-0.36	0.07	3.29e-07	GCST004494	10	rs2796549	43366037	A	G	0.1766	567	-0.4148	0.628	0.5092
rs2142991	10	42661111	BMS1L	C	T	0.17	-0.35	0.07	5.71e-07	GCST004494	10	rs2142991	43341105	C	T	0.1766	567	-0.4148	0.628	0.5092
rs2795508	10	42673561	BMS1L	T	G	0.17	-0.35	0.07	3.98e-07	GCST004494	10	rs2795508	43353555	T	G	0.1773	567	-0.3952	0.6277	0.5292
rs3121327	10	42708291	BMS1L	A	G	0.18	-0.32	0.07	3.73e-06	GCST004494	10	rs3121327	43388285	A	G	0.1852	567	-0.3479	0.6111	0.5694
rs1891324	10	42719587	BMS1L	G	A	0.18	-0.31	0.07	4.53e-06	GCST004494	10	rs1891324	43399581	G	A	0.1852	567	-0.3479	0.6111	0.5694
rs1819054	7	121000000	FAM3C	G	A	0.4	0.27	0.06	8.23e-07	GCST004494	7	rs1819054	121139760	G	A	0.4156	567	0.1986	0.4832	0.6812
rs12535189	7	121000000	FAM3C	C	T	0.49	0.25	0.05	1.99e-06	GCST004494	7	rs12535189	121174063	C	T	0.4977	567	0.186	0.4686	0.6915
rs1528351	7	121000000	FAM3C	T	C	0.42	0.26	0.05	1.18e-06	GCST004494	7	rs1528351	121167875	T	C	0.4195	567	0.1721	0.4768	0.7183
rs1528353	7	121000000	FAM3C	A	C	0.42	0.25	0.05	1.43e-06	GCST004494	7	rs1528353	121165809	A	C	0.4195	567	0.1721	0.4768	0.7183
rs4731028	7	121000000	FAM3C	T	A	0.42	0.28	0.06	2.39e-06	GCST004494	7	rs4731028	121172202	T	A	0.4195	567	0.1721	0.4768	0.7183
rs2795527	10	42590246	BMS1L	T	C	0.15	-0.34	0.08	5.48e-06	GCST004494	10	rs2795527	43270240	T	C	0.1273	567	-0.2505	0.7199	0.728
rs1876496	8	57978123	IMPAD1	G	A	0.45	0.25	0.05	3.04e-06	GCST004494	8	rs1876496	57815569	G	A	0.4992	567	0.1209	0.4652	0.795
rs4452553	5	124000000	ZNF608	A	G	0.18	-0.32	0.07	4.25e-06	GCST004494	5	rs4452553	123950155	A	G	0.2133	567	-0.08588	0.5618	0.8786
rs4626333	5	124000000	ZNF608	T	C	0.18	-0.32	0.07	4.39e-06	GCST004494	5	rs4626333	123950146	T	C	0.2133	567	-0.08588	0.5618	0.8786
rs4737447	8	57974789	IMPAD1	G	A	0.44	0.24	0.05	9.24e-06	GCST004494	8	rs4737447	57812235	G	A	0.4875	567	0.06193	0.4662	0.8944
rs1396122	8	57987417	IMPAD1	A	G	0.43	0.24	0.05	5.48e-06	GCST004494	8	rs1396122	57824863	A	G	0.4594	567	-0.06118	0.4673	0.8959
rs1396123	8	57987452	IMPAD1	T	C	0.43	0.24	0.05	5.54e-06	GCST004494	8	rs1396123	57824898	T	C	0.4594	567	-0.06118	0.4673	0.8959
rs10101449	8	57990051	IMPAD1	C	A	0.42	0.24	0.05	6.56e-06	GCST004494	8	rs10101449	57827497	C	A	0.457	567	0.0551	0.464	0.9055
rs12681817	8	57989122	IMPAD1	T	C	0.42	0.24	0.05	7.61e-06	GCST004494	8	rs12681817	57826568	T	C	0.4562	567	0.0551	0.464	0.9055
rs1354969	8	57988743	IMPAD1	T	C	0.42	0.23	0.05	8.73e-06	GCST004494	8	rs1354969	57826189	T	C	0.4562	567	0.0551	0.464	0.9055
rs6987876	8	57970497	IMPAD1	A	G	0.44	0.24	0.05	7.12e-06	GCST004494	8	rs6987876	57807943	A	G	0.4625	567	0.04787	0.4679	0.9185
rs1508086	8	57980052	IMPAD1	T	C	0.44	0.25	0.05	2.71e-06	GCST004494	8	rs1508086	57817498	T	C	0.4742	567	0.04701	0.467	0.9199
rs985942	8	57984794	IMPAD1	T	C	0.43	0.25	0.05	3.08e-06	GCST004494	8	rs985942	57822240	T	C	0.4742	567	0.04701	0.467	0.9199
rs7017465	8	57988034	IMPAD1	A	G	0.43	0.24	0.05	6.89e-06	GCST004494	8	rs7017465	57825480	A	G	0.457	567	0.0457	0.4631	0.9214
rs6474087	8	57988374	IMPAD1	G	T	0.43	0.23	0.05	8.7e-06	GCST004494	8	rs6474087	57825820	G	T	0.457	567	0.0457	0.4631	0.9214
rs2317795	8	57978056	IMPAD1	G	C	0.44	0.26	0.06	7.11e-06	GCST004494	8	rs2317795	57815502	G	C	0.475	567	0.04172	0.4678	0.929
rs1532972	8	57976444	IMPAD1	T	A	0.44	0.26	0.06	8e-06	GCST004494	8	rs1532972	57813890	T	A	0.4633	567	-0.0182	0.4678	0.969
rs1983496	7	121000000	FAM3C	A	G	0.47	-0.23	0.05	8.99e-06	GCST004494	7	rs1983496	121151589	A	G	0.4547	567	0.01108	0.487	0.9819
rs10259325	7	121000000	FAM3C	C	T	0.48	-0.25	0.05	1.93e-06	GCST004494	7	rs10259325	121161554	C	T	0.4602	567	0.003497	0.487	0.9943
